# Improved morpho-syntax in discourse following intensive voice treatment in Parkinson’s disease: Secondary outcome variables from a Randomized Controlled Trial (RCT)

**DOI:** 10.1101/2021.10.07.21263659

**Authors:** Amy E. Ramage, Kathryn J. Greenslade, Kaila Cote, Jessica N. Lee, Cynthia M. Fox, Angela Halpern, Lorraine O. Ramig

## Abstract

It is well established that voice is disordered in nearly 90% of individuals with Parkinson’s disease (PD). Given the role of voice in language expression, we pose that optimizing vocal function may lead to improved language production. Verb production is an area of language deficit in PD, particularly for verbs associated with an individual’s location of impairment (upper vs. lower limbs). It is thought that damage to the motor system, given its connection to action verbs, underlies this lexical effect. If this is the case, then treatment improving vocal motor function may also improve access to verbs. Nineteen participants with PD underwent Lee Silverman Voice Treatment (LSVT LOUD®), a 4-week intensive voice treatment (TXPD), in an IRB-approved randomized controlled voice treatment trial. Language production was contrasted with 20 untreated PD (UNTXPD) and 20 age-matched neurotypical control participants. Each provided 1-minute picture description narratives at baseline and after 4-weeks. Pre-post treatment within- and between-group comparisons identified effects of assessment time point and isolated treatment effects in the TXPD relative to UNTXPD and Controls. Given the intervention, the TXPD group demonstrated a significant increase in loudness during the picture description, as well as increased utterance length, diversity of word types used, verbs per utterance, and lexical density.
