## Supplementary material for "Improved morpho-syntax in discourse following intensive voice treatment in Parkinson’s disease: Secondary outcome variables from a Randomized Controlled Trial (RCT)": Ramage_Supplemental Table 2

### Sheet: Supplemental Table 2
			Fixed Effects - b[95% Confidence Interval]						Random Effect
	Variable	DV Distribution	Group Effect						Residual Variance
			Intercept	p	Control	p	TXPD	p	Variance	p
Demographics and Scores	Age	Normal	64.55 [60.67 - 68.43]	0.0001	-0.40 [-5.88 - 5.08]	0.88	2.13 [-3.42 - 7.89]	0.44	74.92 [51.73 - 108.51]	0.0001
	Beck Depression Inventory	Normal	7.3 [5.`7 - 9.43]	0.0001	-4.45 [-7.47 - -1.43]	0.005	2.17 [-0.88 - 5.23]	0.16	22.67 [15.65 - 32.83]	0.0001
	MMSE	Normal	29 [28.55 - 29.45]	0.0001	0.30 [-0.34 - 0.94]	0.35	-0.21 [-0.86 - 0.44]	0.52	1.02 [0.71 - 1.48]	0.0001
	Loudness (dB SPL)	Normal	69.42 [69.19 - 70.66]	0.0001	1.91 [0.17 - 3.65]	0.03	0.33 [-1.44 - 2.09]	0.71	7.58 [5.23 - 10.97]	0.0001
	Years since Diagnosis	Inverse Gaussian (identity)	4.37 [2.08 - 7.38]	0.001			0.10 [-3.77 - 3.96]	0.96	0.32 [0.20 - 0.51]	0.0001
	Hoehn & Yahr Score	Inverse Gaussian (identity)	2.02 [1.73 - 2.32]	0.0001			0.09 [-0.36 - 0.53]	0.7	0.05 [0.03 - 0.08]	0.0001
Speech Rate/Formulation	Words per Minute	Normal	136.11 [124.63 - 147.59]	0.0001	-0.08 [-16.32 - 16.16]	0.99	-10.19 [-26.64 - 6.26]	0.22	657.15 [453.73 - 951.75]	0.0001
	Number of Utterances	Normal	12.15 [10.59 - 13.71]	0.0001	2.2 [-0.001 - 4.4]	0.05	0.43 [-1.8 - 2.66]	0.7	12.07 [8.33 - 17.48]	0.0001
Lexical Semantics	MLU Words	Normal	10.99 [10 - 11.97]	0.0001	-0.80 [-2.2 - 0.59]	0.25	-1.18 [-2.60 - 0.23]	0.1	4.85 [3.35 - 7.02]	0.0001
	Word Types	Normal	72.6 [66.57 - 78.63]	0.0001	5.35 [-3.17 - 13.87]	0.21	-5.97 [-14.60 - 2.67]	0.17	181.04 [125 - 262.20]	0.0001
	Word Tokens	Normal	136.5 [122.01 - 150.99]	0.0001	10.25 [-10.24 - 30.74]	0.32	-8.71 [-29.47 - 12.05]	0.4	1046.68 [722.69 - 1515.91]	0.0001
	Type-Token Ratio	Gamma(log)	-0.61 [-0.65 - -0.57]	0.0001	-0.02 [-0.08 - 0.04]	0.58	-0.03 [-0.09 - 0.03]	0.35	0.009 [0.006 - 0.01]	0.0001
	% Nouns*	Inverse Gaussian (log)	3.07 [3.01 - 3.14]	0.0001	0.12 [0.03 - 0.21]	0.01	0.14 [0.05 - 0.24]	0.004	0.001 [0.001 - 0.001]	0.0001
	% Verbs	Inverse Gaussian (log)	2.86 [2.78 - 2.93]	0.0001	-0.10 [-0.20 - 0.007]	0.07	-0.05 [-0.16 - 0.06]	0.36	0.002 [0.001 - 0.002]	0.0001
	Main Concepts	Normal	17.5 [16.32 - 18.68]	0.0001	0.15 [-1.52 - 1.82]	0.86	-0.29 [-1.98 - 1.40]	0.73	6.94 [4.79 - 10.05]	0.0001
	Content Units	Normal	18.45 [16.73 - 20.17]	0.0001	1.3 [-1.13 - 3.73]	0.29	0.81 [-1.65 - 3.27]	0.51	14.68 [10.14 - 21.27]	0.0001
Morpho-Syntax	MLU Morphemes	Normal	13.12 [12.02 - 14.22]	0.0001	-1.21 [-2.76 - 0.34]	0.12	-1.36 [-2.93 - 0.21]	0.09	5.99 [4.13 - 8.67]	0.0001
	Verbs per Utterance*	Gamma(log)	0.59 [0.50 - 0.69]	0.0001	-0.20 [-0.33 - 0.07]	0.004	-0.22 [-0.35 - 0.09]	0.002	0.04 [0.03 - 0.06]	0.0001
	Density*	Gamma(log)	-0.80 [-0.84 - -0.77]	0.0001	-0.07 [-0.13 - -0.01]	0.01	-0.07 [-0.13 - -0.02]	0.01	0.008 [0.005 - 0.01]	0.0001
	* and bold p < .01
