## Supplemental Table 3 for "Improved morpho-syntax in discourse following intensive voice treatment in Parkinson’s disease: Secondary outcome variables from a Randomized Controlled Trial (RCT)"

### Sheet: Supplemental Table 3
			Fixed Effects - b[95% Confidence Interval]												Random Effect Covariance		Residual Effect
	Variable	DV Distribution			Group				Timepoint		Timepoint * Group										Covariance Structure
			Intercept	p	Control	p	TXPD	p		p	Baseline * Control	p	Baseline * TXPD	p	Intercept Estimate (Participant)	p	Estimate Visit 1	p	Estimate Visit 2	p
Loudness	dB SPL**	Normal	69.4 [68.06 - 70.74]	0.0001	1.96 [0.07 - 3.86]	0.04	5.55 [3.63 - 7.48]	0.0001	0.02 [ -1.57 - 1.62]	0.97	-0.05 [-2.32 - 2.21]	0.96	-5.22 [-7.93 - -2.93]	0.0001	1.86 [0.56 - 6.19]	0.1	5.71 [3.38 - 9.66]	0.0001	7.32 [4.57 - 11.72]	0.0001	Diagonal
Speech Rate/Message Formulation	Words per Minute	Normal	136.8 [126.44 - 147.16]	0.0001	-1.60 [-16.25 - 13.06]	0.83	-0.09[-14.94 - 14.75]	0.99	-0.69[-8.19 - 6.82]	0.86	1.51[-9.1 - 12.13]	0.78	-10.1[-20.85 - 0.65]	0.06	458.58[297.98 - 705.73]	0.0001	198.57[105.78 - 372.77]	0.002	88.38[26.54 - 294.28]	0.1	Diagonal
	MLU Utterances	Normal	13.3 [11.73-14.87]	0.0001	-0.15 [-2.37 - 2.07]	0.89	-0.83[-3.07 - 1.42]	0.47	-1.15[-2.63 - 0.33]	0.13	2.35[0.26 - 4.44]	0.03	1.25[-0.87 - 3.38]	0.24	6.71[3.88 - 11.59]	0.0001	5.35[2.87 - 10.01]	0.002	5.81[3.21 - 10.53]	0.001	Diagonal
Lexical Semantics	MLU Words a*	Normal	10.40 [9.32 - 11.49]	0.0001	0.59 [-0.93 - 2.11]	0.44	0.72[-0.82 - 2.27]	0.35	0.58[-0.05 - 1.65]	0.28	-1.40[-2.96 - 0.16]	0.07	-1.90[-3.43 - -0.37]	0.01	2.48[1.33 - 4.62]	0.002	2.37[1.25 - 4.51]	0.002	3.44[2.05 - 5.77]	0.0001	Diagonal
	Word Types a*	Normal	10.40 [9.37 - 11.43]	0.0001	0.59 [-0.86 - 2.04]	0.42	0.72[-0.75 - 2.20]	0.33	0.58[-0.48 - 1.65]	0.28	-1.40[-2.91 - 0.11]	0.07	-1.90[-3.43 - -0.37]	0.01	2.48[1.33 - 4.62]	0.002	2.90[2 - 4.20]	0.0001			Scaled Identity
	Word Tokens	Normal	142.05 [128.48 - 155.62]	0.0001	2.25 [-16.95 - 21.45]	0.82	-2.31[-21.76 - 17.13]	0.81	-5.55[-14.91 - 3.81]	0.24	8[-5.24 - 21.24]	0.23	-6.40[-19.81 - 7.01]	0.35	715.52[464.50 - 1102.18]	0.0001	223.17[154.09 - 323.22]	0.0001			Scaled Identity
	Type-Token Ratio	Gamma[log]	-0.62 [-0.67 - -0.57]	0.0001	-0.02 [-0.09 - 0.04]	0.52	-.0.03[-0.09 - 0.04]	0.4	0.009[-0.03 - 0.05]	0.68	0.007[-0.05 - 0.06]	0.81	0.001[-0.06 - 0.06]	0.97	0.006[0.003 - 0.01]d	0.0001	0.004[0.002 - 0.007]	0.006	0.005[0.003 - 0.009]	0.0001	Diagonal
	% Nouns	Inverse Gaussian[log]	3.1 [3.03 - 3.17]	0.0001	0.08 [-0.01 - 0.18]	0.09	0.05[-0.04 - 0.15]	0.27	-0.04[-0.11 - 0.03]	0.27	0.04[-0.05 - 0.15]	0.37	0.09[-0.01 - 0.19]	0.08	.01[.005 - .02]d	0.002	0.001[0 - 0.001]	0.0001	0.001[0 - 0.001]	0.0001	Diagonal
	% Verbs	Inverse Gaussian[log]	2.80 [2.72 - 2.87]	0.0001	-0.10 [-0.21 - -0.002]	0.04	-0.007[-0.11 - 0.10]	0.9	0.06[-0.03 - 0.15]	0.17	0[-0.12 - 0.12]	0.99	-0.05[-0.17 - 0.07]	0.43	0.009[0.004 - 0.02]d	0.02	0.001[0.001 - 0.002]	0.0001	0.001[0.001 - 0.002]	0.0001	Diagonal
	% Adverbs c*	Inverse Gaussian[log]	1.60[1.44 - 1.76]	0.0001	0.11[-0.12 - 0.34]	0.33	0.08[-0.15 - 0.31]	0.49	0.14[-0.09 - 0.37]	0.24	-0.39[-0.71 - -0.07]	0.02	-0.34[-0.71 - -0.06]	0.02	0.03[0.008 - 0.12]d	0.13	0.03[0.02- 0.05]	0.0001	0.02[0.01 - 0.03]	0.0001	Diagonal
	Main Concepts	Inverse Gaussian[log]	2.89 [2.83 - 2.94]	0.0001	0.01 [-0.06 - 0.09]	0.74	-0.06[-0.14 - 0.01]	0.1	-0.03[-0.11 - 0.05]	0.44	-.005[-0.12 - 0.11]	0.93	0.04[-0.08 - 0.15]	0.53	0.003[0 - 0.02]d	0.31	0.001[0.001 - 0.002]	0.0001	0.001[0.001 - 0.002]	0.0001	Diagonal
	Content Units	Normal	19.4 [17.96 - 20.84]	0.0001	1.8 [-0.24 - 3.84]	0.08	0.18[-1.89 - 2.24]	0.86	-0.95[-2.64 - 0.74]	0.27	-0.50[-2.89 - 1.89]	0.68	0.63[-1.78 - 3.05]	0.6	5.38[2.78 - 10.42]	0.003	9.30[5.71 - 15.14]	0.0001	5.20[2.64 - 10.23]	0.004	Diagonal
Morpho-Syntax	MLU Morphemes a**	Gamma[log]	2.51 [2.41 - 2.61]	0.0001	0.03 [-0.10 - 0.16]	0.66	0.06[-0.07 - 0.20]	0.37	0.06[-0.03 - 0.15]	0.22	-0.13[-0.26 - 0.002]	0.05	-0.18[-0.32 - -0.05]	0.008	0.02[0.01 - 0.04]d	0.001	0.02[0.01 - 0.04]	0.002	0.02[0.01 - 0.04]	0.0001	Diagonal
	Verbs per Utterance b**	Gamma[log]	0.45 [.35 - .55]	0.0001	-0.04 [-0.18 - 0.09]	0.53	0.06[-0.08 - 0.20]	0.41	0.14[0.01 - 0.27]	0.03	-0.15[-0.34 - 0.03]	0.1	-0.27[-0.46 - -0.09]	0.004	0.005[0 - 0.06]d	0.46	0.04[0.02 - 0.07]	0.0001	0.04[0.03 - 0.07]	0.0001	Diagonal
	Density *	Gamma[log]	-0.83 [-.86 - -.80]	0.0001	-0.01 [-0.06 - 0.04]	0.57	-0.001[-0.05 - 0.05]	0.96	0.03[-0.02 - 0.07]	0.22	-0.06[-0.12 - 0.003]	0.06	-0.08[-0.14 - -0.02]	0.01	0.002[0.001 - 0.005]d	0.04	0.005[0.003 - 0.007]	0.0001			Scaled Identity
	a Timepoint-by-Group: TXPD increase at Visit 1
	b Timepoint-by-Group: TXPD increase at Visit 2; UNTXPD decrease at Visit 2
	c Timepoint-by-Group: TXPD and Controls increase at Visit 2
	d Random intercept not included in the model.
	* p < 0.05, ** p < .01
